# Heterogeneity in paediatric diabetes clinical presentation and its link to disease severity

**DOI:** 10.1101/2025.11.10.25339758

**Authors:** Miguel A Juárez Garzón, Shania I Muganga, Divya Sri Priyanka Tallapragada, Bente B Johansson, Janne Molnes, Torild Skrivarhaug, Valeriya Lyssenko, Miriam Udler, Stefan Johansson, Ksenia G Kuznetsova, Marc Vaudel, Pål R Njølstad

## Abstract

**Background:** Diabetes subtypes with different clinical profiles have been found and replicated in adults. However, clinical heterogeneity of paediatric-onset diabetes remains unexplored. Better capture of different aetiologies of the disease could prove a powerful tool towards precision medicine.

**Methods:** We performed data-driven clustering analysis in patients with newly diagnosed diabetes (n = 3,064) from the Norwegian Childhood Diabetes Registry. Patients were stratified by autoantibody status and clustered based on five clinical variables: Age at diagnosis, fasting glucose, HbA1c, fasting C-peptide Z-score, and BMI Z-score. We assessed inter-cluster differences regarding severity of disease, early treatment needs, polygenic scores (PS), and serum biomarkers.

**Findings:** We identified two clusters of autoantibody-positive and three clusters of autoantibody-negative patients: 1) Childhood severe autoimmune diabetes (CSAID; n = 1482, 48·37 %), characterized by childhood-onset diabetes, milder disease presentation, unaltered lipidic profiles, higher Type 1 diabetes PS, and autoantibody positivity; 2) Adolescence severe autoimmune diabetes (ASAID; n = 1252, 40·86 %) with adolescent-onset of diabetes, more severe disease presentation, higher diabetic ketoacidosis, lipidic profiles signaling towards prolonged metabolic disease, and autoantibody positivity; 3) Childhood severe insulin-deficient diabetes (CSIDD; n = 106, 3·46 %) and 4) Adolescence severe insulin-deficient diabetes (ASIDD; n = 144, 4·70 %) with similar characteristics to CSAID and ASAID, respectively, but no autoantibody positivity; and 5) Adolescence severe insulin-resistant diabetes (ASIRD; n = 80, 2·61 %), the oldest group, with the highest C-peptide, BMI Z-score, and Type 2 diabetes PS. CSAID and ASAID presented similarities to previously described endotypes for type 1 diabetes.

**Interpretation:** We grouped patients with paediatric diabetes into five subgroups with varying clinical severity, genetic risk, and metabolic profiles. Similarities between autoantibody-positive and -negative clusters underscore the importance of adopting a personalised, multivariate approach to diabetes management that extends beyond autoantibody status. We hypothesise that our clusters may be connected to previously described endotypes of type 1 diabetes, facilitating patient classification without the need for pancreatic biopsies. Further understanding of this concept could help define the mechanisms involved in disease initiation, time to diagnosis, and progression.
