## Supplementary Tables for "Heterogeneity in paediatric diabetes clinical presentation and its link to disease severity"

### Sheet: Summary Stats NCDR
Supplementary Table 1: Summary statistics for the Norwegian Childhood Diabetes Registry. Total number is the total number of participants for which the corresponding information was available. Continuous data are presented as median and IQR
		Full Dataset			Females			Males
		Total Number	Median (25%-75%)		Total Number	Median (25%-75%)		Total Number	Median (25%-75%)
Cluster Variables
Age at Diagnosis		3068	10.16 (6.89 - 12.91)		1366	9.84 (6.86 - 12.37)		1702	10.55 (6.96 - 13.31)
Glucose		3068	23.2 (17.5 - 31)		1366	22.6 (16.9 - 30)		1702	24 (17.93 - 32)
HbA1c		3068	11 (9.5 - 12.7)		1366	11.2 (9.6 - 13.2)		1702	10.8 (9.4 - 12.3)
C-Peptide		3068	0.2 (0.12 - 0.28)		1366	0.2 (0.12 - 0.3)		1702	0.2 (0.11 - 0.27)
C-Peptide Z-Score		3068	-2.5 (-3.56 - (-1.61))		1366	-2.53 (-3.86 - (-1.63))		1702	-2.5 (-3.38 - (-1.61))
BMI		3068	16.14 (14.67 - 18.44)		1366	15.87 (14.55 - 18.3)		1702	16.33 (14.76 - 18.56)
BMI Z-Score		3068	-0.46 (-1.46 - 0.47)		1366	-0.5 (-1.48 - 0.44)		1702	-0.43 (-1.42 - 0.48)
Outcomes
Blood pH		2516	7.37 (7.33-7.4)		1188	7.38 (7.33-7.4)		1384	7.37 (7.33-7.4)
Bicarbonate		2599	22 (18-24)		1188	21.9 (17.88-23.8)		1432	22 (18-24)
Insulin Dose Day 1		1783	0.71 (0.42-1.06)		808	0.71 (0.42-1.1)		975	0.72 (0.43-1.04)
Insulin Dose Release		1964	0.77 (0.51-1.07)		884	0.78 (0.52-1.06)		1080	0.77 (0.51-1.07)
Fasting Glucose Admission		3068	23.2 (17.5 - 31)		1366	22.6 (16.9 - 30)		1702	24 (17.93 - 32)
Fasting Glucose Day 1		2025	13 (10.3-15.6)		925	13 (10.2-15.75)		1100	12.9 (10.4-15.5)
Fasting Glucose Release		2222	7.3 (6.2-8.5)		1004	7.3 (6.2-8.6)		1218	8.93 (7.4-10.58)
PRSs
T1D PRS		2952	16.42 (15.41 - 17.36)		1317	16.38 (15.41-17.33)		1635	16.45 (15.42-17.39)
T2D PRS		2952	-4.22 (-4.69 - (-3.74))		1317	-4.21 (-4.67-(-3.71))		1635	-4.22 (-4.7-(-3.78))
T1D Non-HLA PRS		2952	13.76 (13.27-14.26)		1317	13.78 (13.27-14.27)		1635	13.75 (13.27-14.25)
Metabolomics
Total_C		248	4.43 (3.94-5.18)		106	4.65 (4.14-5.4)		142	4.31 (3.73-4.97)
non_HDL_C		248	2.92 (2.3-3.6)		106	3.17 (2.5-3.85)		142	2.78 (2.21-3.42)
Remnant_C		248	1.31 (0.95-1.62)		106	1.38 (1.08-1.73)		142	1.24 (0.92-1.57)
VLDL_C		248	0.5 (0.29-0.66)		106	0.53 (0.33-0.68)		142	0.46 (0.28-0.64)
Clinical_LDL_C		248	2.4 (1.98-3.02)		106	2.66 (2.12-3.15)		142	2.29 (1.88-2.8)
LDL_C		248	1.63 (1.38-2.01)		106	1.78 (1.46-2.12)		142	1.57 (1.32-1.9)
HDL_C		248	1.49 (1.23-1.82)		106	1.48 (1.22-1.86)		142	1.5 (1.26-1.8)
Total_TG		248	0.68 (0.51-0.95)		106	0.69 (0.58-0.99)		142	0.65 (0.5-0.94)
VLDL_TG		248	0.37 (0.27-0.56)		106	0.38 (0.29-0.6)		142	0.35 (0.26-0.55)
LDL_TG		248	0.14 (0.11-0.18)		106	0.14 (0.12-0.19)		142	0.13 (0.1-0.17)
HDL_TG		248	0.08 (0.05-0.11)		106	0.07 (0.05-0.11)		142	0.08 (0.05-0.11)
Total_PL		248	2.75 (2.46-3.06)		106	2.85 (2.53-3.26)		142	2.65 (2.39-3.03)
VLDL_PL		248	0.29 (0.17-0.39)		106	0.3 (0.22-0.42)		142	0.27 (0.16-0.38)
LDL_PL		248	0.59 (0.5-0.72)		106	0.64 (0.54-0.75)		142	0.57 (0.49-0.68)
HDL_PL		248	1.54 (1.27-1.85)		106	1.54 (1.25-1.87)		142	1.54 (1.28-1.85)
Total_CE		248	3.28 (2.88-3.76)		106	3.43 (3.04-3.95)		142	3.23 (2.76-3.63)
VLDL_CE		248	0.31 (0.19-0.42)		106	0.34 (0.21-0.42)		142	0.29 (0.18-0.41)
LDL_CE		248	1.17 (0.98-1.44)		106	1.28 (1.04-1.56)		142	1.12 (0.94-1.38)
HDL_CE		248	1.16 (0.96-1.42)		106	1.14 (0.95-1.45)		142	1.17 (0.98-1.4)
Total_FC		248	1.17 (1-1.4)		106	1.21 (1.08-1.47)		142	1.12 (0.95-1.35)
VLDL_FC		248	0.18 (0.11-0.24)		106	0.19 (0.13-0.26)		142	0.17 (0.1-0.23)
LDL_FC		248	0.46 (0.39-0.57)		106	0.5 (0.41-0.6)		142	0.45 (0.39-0.53)
HDL_FC		248	0.33 (0.27-0.39)		106	0.34 (0.27-0.4)		142	0.32 (0.28-0.39)
Total_L		248	7.99 (7.09-9.18)		106	8.16 (7.45-9.51)		142	7.7 (6.89-8.93)
VLDL_L		248	1.19 (0.75-1.59)		106	1.23 (0.9-1.7)		142	1.13 (0.71-1.56)
LDL_L		248	2.38 (2.01-2.9)		106	2.58 (2.15-3.08)		142	2.25 (1.91-2.76)
HDL_L		248	3.13 (2.57-3.79)		106	3.1 (2.56-3.77)		142	3.14 (2.6-3.79)
Total_P		248	0.02 (0.01-0.02)		106	0.02 (0.01-0.02)		142	0.02 (0.01-0.02)
VLDL_P		248	0 (0-0)		106	0 (0-0)		142	0 (0-0)
LDL_P		248	0 (0-0)		106	0 (0-0)		142	0 (0-0)
HDL_P		248	0.01 (0.01-0.02)		106	0.01 (0.01-0.02)		142	0.02 (0.01-0.02)
VLDL_size		248	37.06 (36.53-37.7)		106	37.16 (36.62-37.74)		142	36.98 (36.47-37.64)
LDL_size		248	23.89 (23.79-23.97)		106	23.89 (23.8-23.96)		142	23.89 (23.79-24)
HDL_size		248	9.8 (9.65-9.91)		106	9.8 (9.67-9.91)		142	9.79 (9.64-9.91)
Phosphoglyc		248	2.29 (2-2.62)		106	2.36 (2.02-2.73)		142	2.23 (1.98-2.56)
TG_by_PG		248	0.31 (0.23-0.43)		106	0.32 (0.23-0.45)		142	0.3 (0.23-0.42)
Cholines		248	2.62 (2.32-2.99)		106	2.72 (2.33-3.06)		142	2.54 (2.31-2.92)
Phosphatidylc		248	2.07 (1.83-2.45)		106	2.15 (1.86-2.52)		142	2.03 (1.77-2.39)
Sphingomyelins		248	0.48 (0.44-0.54)		106	0.5 (0.45-0.55)		142	0.47 (0.43-0.53)
ApoB		248	0.79 (0.62-0.93)		106	0.84 (0.65-0.99)		142	0.73 (0.6-0.89)
ApoA1		248	1.44 (1.24-1.7)		106	1.43 (1.24-1.7)		142	1.45 (1.24-1.7)
ApoB_by_ApoA1		248	0.54 (0.4-0.72)		106	0.57 (0.44-0.75)		142	0.51 (0.38-0.68)
Total_FA		248	10.95 (9.79-12.49)		106	11.19 (10.13-12.81)		142	10.75 (9.62-12.31)
Unsaturation		248	1.33 (1.29-1.37)		106	1.33 (1.31-1.36)		142	1.33 (1.29-1.37)
Omega_3		248	0.45 (0.32-0.63)		106	0.46 (0.35-0.63)		142	0.44 (0.32-0.62)
Omega_6		248	4.4 (4.01-4.96)		106	4.57 (4.07-5.17)		142	4.32 (3.97-4.79)
PUFA		248	4.86 (4.41-5.51)		106	5.03 (4.47-5.75)		142	4.77 (4.36-5.43)
MUFA		248	2.59 (2.28-3.05)		106	2.65 (2.32-3.11)		142	2.57 (2.22-3)
SFA		248	3.49 (3.04-3.99)		106	3.55 (3.21-4.11)		142	3.47 (2.95-3.96)
LA		248	3.83 (3.28-4.51)		106	3.95 (3.35-4.73)		142	3.71 (3.2-4.29)
DHA		248	0.27 (0.21-0.37)		106	0.27 (0.22-0.38)		142	0.27 (0.21-0.37)
Omega_3_pct		248	3.98 (3.16-5.24)		106	4 (3.2-5.17)		142	3.97 (3.11-5.25)
Omega_6_pct		248	40.34 (38.01-42.2)		106	40.35 (38.02-42.07)		142	40.34 (38.04-42.41)
PUFA_pct		248	44.73 (42.21-46.63)		106	44.76 (42.25-45.92)		142	44.67 (42.14-47.38)
MUFA_pct		248	23.74 (22.24-25.21)		106	23.76 (22.32-24.96)		142	23.67 (22.15-25.41)
SFA_pct		248	32.12 (30.49-33.37)		106	32.14 (30.66-33.52)		142	32.12 (30.46-33.36)
LA_pct		248	34.61 (30.99-38.16)		106	34.98 (30.94-38.06)		142	34.31 (31.16-38.2)
DHA_pct		248	2.4 (1.98-3.25)		106	2.33 (1.95-3.23)		142	2.42 (2.01-3.25)
PUFA_by_MUFA		248	1.89 (1.69-2.09)		106	1.88 (1.73-2.05)		142	1.91 (1.67-2.11)
Omega_6_by_Omega_3		248	10.1 (7.35-12.61)		106	9.98 (7.88-12.25)		142	10.13 (7.29-12.85)
Ala		248	0.32 (0.28-0.39)		106	0.32 (0.28-0.38)		142	0.32 (0.28-0.4)
Gln		248	0.05 (0.04-0.06)		106	0.05 (0.03-0.06)		142	0.05 (0.04-0.06)
Gly		248	0.31 (0.28-0.35)		106	0.31 (0.28-0.35)		142	0.31 (0.28-0.36)
His		248	0.08 (0.08-0.09)		106	0.08 (0.08-0.09)		142	0.08 (0.08-0.09)
Total_BCAA		248	0.48 (0.42-0.58)		106	0.47 (0.41-0.58)		142	0.48 (0.42-0.57)
Ile		248	0.07 (0.05-0.09)		106	0.06 (0.05-0.08)		142	0.07 (0.06-0.09)
Leu		248	0.15 (0.13-0.18)		106	0.14 (0.13-0.17)		142	0.15 (0.13-0.18)
Val		248	0.26 (0.23-0.3)		106	0.26 (0.23-0.32)		142	0.26 (0.23-0.3)
Phe		248	0.09 (0.08-0.1)		106	0.09 (0.08-0.09)		142	0.09 (0.08-0.1)
Tyr		248	0.06 (0.06-0.08)		106	0.06 (0.06-0.07)		142	0.07 (0.06-0.08)
Glucose		248	9.41 (6.6-13.73)		106	9.79 (7.09-13.81)		142	8.98 (6.09-13.47)
Lactate		248	2.13 (1.81-2.47)		106	2.1 (1.84-2.47)		142	2.13 (1.78-2.47)
Pyruvate		248	0.05 (0.04-0.06)		106	0.05 (0.03-0.06)		142	0.05 (0.04-0.06)
Citrate		248	0.06 (0.06-0.07)		106	0.06 (0.05-0.07)		142	0.07 (0.06-0.07)
Glycerol		248	0.12 (0.09-0.16)		106	0.12 (0.1-0.16)		142	0.12 (0.09-0.17)
bOHbutyrate		248	0.19 (0.06-0.66)		106	0.22 (0.07-0.53)		142	0.17 (0.05-0.71)
Acetate		248	0.07 (0.06-0.1)		106	0.08 (0.06-0.1)		142	0.07 (0.05-0.1)
Acetone		248	0.05 (0.03-0.1)		106	0.06 (0.03-0.1)		142	0.05 (0.03-0.1)
Creatinine		248	40.16 (33.65-49.1)		106	40.17 (33.33-47.68)		142	40.16 (34.24-50.15)
Albumin		248	39.13 (36.31-41.75)		106	38.73 (35.66-41.55)		142	39.18 (36.46-42.1)
GlycA		248	0.74 (0.67-0.84)		106	0.73 (0.65-0.85)		142	0.75 (0.68-0.84)
XXL_VLDL_P		248	0 (0-0)		106	0 (0-0)		142	0 (0-0)
XXL_VLDL_L		248	0.02 (0.01-0.05)		106	0.02 (0.01-0.05)		142	0.02 (0.01-0.05)
XXL_VLDL_PL		248	0 (0-0.01)		106	0 (0-0.01)		142	0 (0-0.01)
XXL_VLDL_C		248	0.01 (0-0.03)		106	0.01 (0-0.03)		142	0.01 (0-0.02)
XXL_VLDL_CE		248	0.01 (0-0.02)		106	0.01 (0-0.02)		142	0 (0-0.02)
XXL_VLDL_FC		248	0 (0-0.01)		106	0 (0-0.01)		142	0 (0-0.01)
XXL_VLDL_TG		248	0.01 (0-0.02)		106	0.01 (0-0.02)		142	0.01 (0-0.03)
XL_VLDL_P		248	0 (0-0)		106	0 (0-0)		142	0 (0-0)
XL_VLDL_L		248	0.05 (0.02-0.11)		106	0.06 (0.02-0.12)		142	0.05 (0.01-0.11)
XL_VLDL_PL		248	0.01 (0-0.02)		106	0.01 (0-0.02)		142	0.01 (0-0.02)
XL_VLDL_C		248	0.02 (0.01-0.04)		106	0.03 (0.01-0.04)		142	0.02 (0.01-0.04)
XL_VLDL_CE		248	0.02 (0.01-0.03)		106	0.02 (0.01-0.03)		142	0.01 (0.01-0.02)
XL_VLDL_FC		248	0.01 (0-0.01)		106	0.01 (0-0.02)		142	0.01 (0-0.01)
XL_VLDL_TG		248	0.02 (0.01-0.05)		106	0.02 (0.01-0.06)		142	0.02 (0.01-0.05)
L_VLDL_P		248	0 (0-0)		106	0 (0-0)		142	0 (0-0)
L_VLDL_L		248	0.13 (0.07-0.2)		106	0.14 (0.08-0.22)		142	0.12 (0.06-0.2)
L_VLDL_PL		248	0.02 (0.01-0.04)		106	0.03 (0.01-0.05)		142	0.02 (0.01-0.04)
L_VLDL_C		248	0.04 (0.02-0.07)		106	0.05 (0.02-0.07)		142	0.04 (0.01-0.07)
L_VLDL_CE		248	0.02 (0.01-0.04)		106	0.03 (0.01-0.04)		142	0.02 (0.01-0.04)
L_VLDL_FC		248	0.02 (0.01-0.03)		106	0.02 (0.01-0.03)		142	0.02 (0.01-0.03)
L_VLDL_TG		248	0.06 (0.04-0.1)		106	0.06 (0.04-0.11)		142	0.06 (0.04-0.1)
M_VLDL_P		248	0 (0-0)		106	0 (0-0)		142	0 (0-0)
M_VLDL_L		248	0.37 (0.25-0.49)		106	0.39 (0.28-0.5)		142	0.34 (0.23-0.47)
M_VLDL_PL		248	0.09 (0.05-0.12)		106	0.1 (0.06-0.13)		142	0.08 (0.05-0.11)
M_VLDL_C		248	0.13 (0.08-0.19)		106	0.15 (0.09-0.19)		142	0.12 (0.08-0.18)
M_VLDL_CE		248	0.07 (0.05-0.1)		106	0.09 (0.05-0.11)		142	0.07 (0.05-0.1)
M_VLDL_FC		248	0.06 (0.03-0.08)		106	0.06 (0.04-0.08)		142	0.05 (0.03-0.07)
M_VLDL_TG		248	0.14 (0.1-0.2)		106	0.14 (0.11-0.22)		142	0.13 (0.1-0.19)
S_VLDL_P		248	0 (0-0)		106	0 (0-0)		142	0 (0-0)
S_VLDL_L		248	0.29 (0.21-0.39)		106	0.3 (0.23-0.41)		142	0.28 (0.2-0.38)
S_VLDL_PL		248	0.08 (0.05-0.1)		106	0.08 (0.06-0.1)		142	0.07 (0.05-0.09)
S_VLDL_C		248	0.12 (0.08-0.16)		106	0.13 (0.09-0.17)		142	0.11 (0.07-0.15)
S_VLDL_CE		248	0.08 (0.05-0.1)		106	0.08 (0.05-0.11)		142	0.07 (0.04-0.09)
S_VLDL_FC		248	0.05 (0.03-0.06)		106	0.05 (0.03-0.06)		142	0.04 (0.03-0.06)
S_VLDL_TG		248	0.09 (0.07-0.13)		106	0.09 (0.07-0.13)		142	0.09 (0.06-0.13)
XS_VLDL_P		248	0 (0-0)		106	0 (0-0)		142	0 (0-0)
XS_VLDL_L		248	0.3 (0.21-0.37)		106	0.31 (0.25-0.38)		142	0.28 (0.19-0.36)
XS_VLDL_PL		248	0.09 (0.06-0.11)		106	0.09 (0.07-0.11)		142	0.08 (0.05-0.11)
XS_VLDL_C		248	0.16 (0.11-0.2)		106	0.16 (0.12-0.21)		142	0.14 (0.1-0.19)
XS_VLDL_CE		248	0.11 (0.07-0.14)		106	0.11 (0.09-0.14)		142	0.1 (0.07-0.13)
XS_VLDL_FC		248	0.05 (0.03-0.06)		106	0.05 (0.04-0.06)		142	0.04 (0.03-0.06)
XS_VLDL_TG		248	0.05 (0.04-0.08)		106	0.06 (0.04-0.08)		142	0.05 (0.03-0.07)
IDL_P		248	0 (0-0)		106	0 (0-0)		142	0 (0-0)
IDL_L		248	1.15 (0.94-1.42)		106	1.21 (1.04-1.49)		142	1.11 (0.88-1.34)
IDL_PL		248	0.27 (0.21-0.33)		106	0.29 (0.23-0.35)		142	0.26 (0.2-0.32)
IDL_C		248	0.79 (0.63-0.98)		106	0.82 (0.71-1.02)		142	0.74 (0.6-0.93)
IDL_CE		248	0.58 (0.48-0.72)		106	0.61 (0.53-0.75)		142	0.55 (0.45-0.69)
IDL_FC		248	0.2 (0.17-0.26)		106	0.21 (0.18-0.27)		142	0.19 (0.15-0.24)
IDL_TG		248	0.09 (0.07-0.12)		106	0.09 (0.08-0.12)		142	0.09 (0.07-0.12)
L_LDL_P		248	0 (0-0)		106	0 (0-0)		142	0 (0-0)
L_LDL_L		248	1.53 (1.29-1.84)		106	1.64 (1.34-1.97)		142	1.46 (1.23-1.73)
L_LDL_PL		248	0.34 (0.29-0.41)		106	0.37 (0.31-0.43)		142	0.33 (0.28-0.39)
L_LDL_C		248	1.07 (0.89-1.33)		106	1.16 (0.94-1.37)		142	1.04 (0.87-1.24)
L_LDL_CE		248	0.78 (0.65-0.97)		106	0.85 (0.68-1)		142	0.75 (0.62-0.9)
L_LDL_FC		248	0.29 (0.24-0.36)		106	0.31 (0.25-0.37)		142	0.28 (0.24-0.34)
L_LDL_TG		248	0.09 (0.08-0.12)		106	0.1 (0.08-0.13)		142	0.09 (0.07-0.12)
M_LDL_P		248	0 (0-0)		106	0 (0-0)		142	0 (0-0)
M_LDL_L		248	0.59 (0.49-0.71)		106	0.64 (0.51-0.74)		142	0.55 (0.48-0.69)
M_LDL_PL		248	0.16 (0.13-0.19)		106	0.17 (0.14-0.2)		142	0.15 (0.13-0.19)
M_LDL_C		248	0.39 (0.33-0.49)		106	0.43 (0.35-0.51)		142	0.36 (0.32-0.47)
M_LDL_CE		248	0.27 (0.22-0.34)		106	0.3 (0.24-0.36)		142	0.25 (0.22-0.32)
M_LDL_FC		248	0.12 (0.1-0.15)		106	0.13 (0.11-0.16)		142	0.12 (0.1-0.14)
M_LDL_TG		248	0.03 (0.03-0.04)		106	0.03 (0.03-0.04)		142	0.03 (0.02-0.04)
S_LDL_P		248	0 (0-0)		106	0 (0-0)		142	0 (0-0)
S_LDL_L		248	0.28 (0.24-0.34)		106	0.31 (0.26-0.35)		142	0.27 (0.23-0.33)
S_LDL_PL		248	0.09 (0.08-0.11)		106	0.1 (0.09-0.12)		142	0.09 (0.08-0.11)
S_LDL_C		248	0.17 (0.15-0.21)		106	0.19 (0.16-0.22)		142	0.16 (0.14-0.2)
S_LDL_CE		248	0.12 (0.1-0.15)		106	0.13 (0.11-0.15)		142	0.12 (0.1-0.14)
S_LDL_FC		248	0.05 (0.05-0.06)		106	0.06 (0.05-0.07)		142	0.05 (0.04-0.06)
S_LDL_TG		248	0.01 (0.01-0.02)		106	0.01 (0.01-0.02)		142	0.01 (0.01-0.01)
XL_HDL_P		248	0 (0-0)		106	0 (0-0)		142	0 (0-0)
XL_HDL_L		248	0.23 (0.18-0.27)		106	0.24 (0.19-0.26)		142	0.23 (0.17-0.27)
XL_HDL_PL		248	0.11 (0.08-0.13)		106	0.11 (0.09-0.13)		142	0.11 (0.08-0.13)
XL_HDL_C		248	0.11 (0.09-0.13)		106	0.12 (0.1-0.13)		142	0.11 (0.09-0.13)
XL_HDL_CE		248	0.08 (0.07-0.1)		106	0.09 (0.07-0.1)		142	0.08 (0.07-0.1)
XL_HDL_FC		248	0.03 (0.03-0.03)		106	0.03 (0.03-0.03)		142	0.03 (0.02-0.03)
XL_HDL_TG		248	0.01 (0-0.01)		106	0.01 (0-0.01)		142	0.01 (0-0.01)
L_HDL_P		248	0 (0-0)		106	0 (0-0)		142	0 (0-0)
L_HDL_L		248	0.86 (0.65-1.11)		106	0.86 (0.67-1.15)		142	0.86 (0.65-1.04)
L_HDL_PL		248	0.41 (0.3-0.53)		106	0.41 (0.31-0.55)		142	0.41 (0.3-0.5)
L_HDL_C		248	0.44 (0.33-0.55)		106	0.44 (0.35-0.57)		142	0.44 (0.33-0.53)
L_HDL_CE		248	0.34 (0.25-0.44)		106	0.34 (0.26-0.45)		142	0.35 (0.25-0.42)
L_HDL_FC		248	0.09 (0.07-0.12)		106	0.09 (0.07-0.12)		142	0.09 (0.07-0.12)
L_HDL_TG		248	0.02 (0.01-0.03)		106	0.02 (0.01-0.03)		142	0.02 (0.01-0.03)
M_HDL_P		248	0 (0-0)		106	0 (0-0)		142	0 (0-0)
M_HDL_L		248	0.98 (0.8-1.21)		106	0.96 (0.78-1.21)		142	0.99 (0.8-1.2)
M_HDL_PL		248	0.44 (0.36-0.54)		106	0.44 (0.36-0.54)		142	0.45 (0.37-0.54)
M_HDL_C		248	0.51 (0.4-0.64)		106	0.48 (0.39-0.65)		142	0.51 (0.41-0.63)
M_HDL_CE		248	0.42 (0.33-0.53)		106	0.4 (0.32-0.53)		142	0.43 (0.34-0.52)
M_HDL_FC		248	0.09 (0.07-0.12)		106	0.09 (0.07-0.12)		142	0.09 (0.07-0.11)
M_HDL_TG		248	0.02 (0.01-0.03)		106	0.02 (0.01-0.03)		142	0.02 (0.01-0.04)
S_HDL_P		248	0.01 (0.01-0.01)		106	0.01 (0.01-0.01)		142	0.01 (0.01-0.01)
S_HDL_L		248	1.02 (0.9-1.16)		106	1.02 (0.92-1.14)		142	1.02 (0.9-1.16)
S_HDL_PL		248	0.56 (0.49-0.64)		106	0.56 (0.5-0.64)		142	0.57 (0.49-0.65)
S_HDL_C		248	0.42 (0.38-0.48)		106	0.43 (0.38-0.47)		142	0.42 (0.38-0.48)
S_HDL_CE		248	0.31 (0.27-0.35)		106	0.31 (0.27-0.35)		142	0.31 (0.28-0.35)
S_HDL_FC		248	0.11 (0.1-0.13)		106	0.11 (0.1-0.13)		142	0.11 (0.1-0.13)
S_HDL_TG		248	0.03 (0.02-0.04)		106	0.03 (0.02-0.05)		142	0.03 (0.02-0.04)

### Sheet: Ab+ Clustering Selection Metric
Supplementary Table 2: Evaluation metrics for selecting optimal clustering algorithm and cluster number in autoantibody positive patients of the Norwegian Childhood Diabetes Registry.
	K-Means						Hierarchical Ward
	Connectivity	Dunn	Silhouette	Mean Jaccard Index			Connectivity	Dunn	Silhouette	Mean Jaccard Index
K = 2	447.22	0.0195	0.2225	0.98(0.98, 0.98)		K = 2	366.76	0.0307	0.2053	0.65
K = 3	716.89	0.0106	0.1958	0.93 (0.91, 0.95, 0.94)		K = 3	700.96	0.0264	0.1397	0.56
K = 4	905.13	0.0143	0.1869	0.85		K = 4	812.83	0.0264	0.0874	0.43
K = 5	1113.41	0.0295	0.1869	0.64		K = 5	931.62	0.0264	0.0765	0.38
K = 6	1233.5	0.0181	0.1663	0.57		K = 6	1057.26	0.0264	0.0844	0.38
K = 7	1283.8	0.014	0.1682	0.69		K = 7	1123.01	0.0264	0.0789	0.38
K = 8	1397.66	0.0222	0.1625	0.56		K = 8	1150.02	0.0264	0.0893	0.36
K = 9	1519.61	0.019	0.1624	0.74		K = 9	1249.92	0.0321	0.0946	0.36
K = 10	1480.48	0.0152	0.1602	0.59		K = 10	1296.53	0.0321	0.0903	0.36
	Hierarchical Single						Hierarchical complete
	Connectivity	Dunn	Silhouette	Mean Jaccard Index			Connectivity	Dunn	Silhouette	Mean Jaccard Index
K = 2	2.92	0.3811	0.6691	0.82 (0.99, 0.65)		K = 2	11.2881	0.0908	0.5197	0.59
K = 3	5.85	0.217	0.5058	0.69		K = 3	604.23	0.0331	0.1729	0.48
K = 4	8.91	0.2105	0.4836	0.68		K = 4	884.188	0.0367	0.126	0.38
K = 5	11.94	0.2056	0.402	0.67		K = 5	1018.95	0.0408	0.0994	0.35
K = 6	14.76	0.2038	0.3998	0.67		K = 6	1042.7	0.0415	0.095	0.34
K = 7	17.8	0.2111	0.3738	0.68		K = 7	1106.46	0.0431	0.0818	0.32
K = 8	20.73	0.2009	0.3654	0.67		K = 8	1157.52	0.047	0.0751	0.32
K = 9	23.66	0.1991	0.3573	0.66		K = 9	1165.32	0.0492	0.0745	0.31
K = 10	26.59	0.1951	0.3208	0.66		K = 10	1423.23	0.0508	0.0648	0.31
	Hierarchical Average
	Connectivity	Dunn	Silhouette	Mean Jaccard Index
K = 2	2.929	0.3811	0.6691	0.76 (0.99, 0.52)
K = 3	11.6159	0.2038	0.4785	0.63
K = 4	21.5631	0.1205	0.3915	0.59
K = 5	60.8012	0.0891	0.3345	0.55
K = 6	88.5155	0.08	0.2912	0.54
K = 7	99.4242	0.08	0.2531	0.5
K = 8	109.816	0.0716	0.1923	0.45
K = 9	109.816	0.0716	0.1853	0.44
K = 10	112.502	0.0716	0.1767	0.44

### Sheet: Ab- Clustering Selection Metric
Supplementary Table 3: Evaluation metrics for selecting optimal clustering algorithm and cluster number in autoantibody negative patients of the Norwegian Childhood Diabetes Registry.
	K-Means						Hierarchical Ward
	Connectivity	Dunn	Silhouette	Mean Jaccard Index			Connectivity	Dunn	Silhouette	Mean Jaccard Index
K = 2	60.5841	0.0401	0.2827	0.89 (0.86, 0.91)		K = 2	37.0706	0.0697	0.2942	0.72
K = 3	56.2952	0.0467	0.2736	0.91 (0.94, 0.88, 0.92)		K = 3	81.6964	0.0697	0.1919	0.59
K = 4	102.49	0.0506	0.2526	0.7		K = 4	103.805	0.0613	0.1729	0.57
K = 5	123.549	0.0607	0.2483	0.59		K = 5	116.216	0.0613	0.1304	0.56
K = 6	133.885	0.0609	0.231	0.58		K = 6	130.852	0.0613	0.1523	0.56
K = 7	144.289	0.0673	0.2156	0.59		K = 7	135.881	0.0613	0.158	0.54
K = 8	183.058	0.0393	0.2012	0.48		K = 8	158.135	0.0666	0.1494	0.54
K = 9	226.247	0.0373	0.1896	0.54		K = 9	166.481	0.0666	0.1576	0.51
K = 10	221.603	0.0413	0.1909	0.51		K = 10	177.236	0.0666	0.1661	0.52
	Hierarchical Single						Hierarchical complete
	Connectivity	Dunn	Silhouette	Mean Jaccard Index			Connectivity	Dunn	Silhouette	Mean Jaccard Index
K = 2	2.929	0.5778	0.6261	0.82 (0.99, 0.65)		K = 2	60.4302	0.0576	0.2294	0.61
K = 3	5.8579	0.2116	0.3862	0.63		K = 3	63.0591	0.068	0.2302	0.63
K = 4	8.7869	0.2106	0.2093	0.61		K = 4	81.8302	0.0748	0.1794	0.5
K = 5	11.8587	0.2307	0.2029	0.65		K = 5	87.2242	0.0809	0.1729	0.46
K = 6	15.221	0.2268	0.1418	0.67		K = 6	111.657	0.0872	0.1492	0.49
K = 7	18.4833	0.2117	0.1424	0.67		K = 7	118.011	0.092	0.1496	0.49
K = 8	21.3123	0.2061	0.0996	0.67		K = 8	131.148	0.0963	0.1048	0.45
K = 9	24.5746	0.1779	0.0903	0.65		K = 9	172.359	0.1059	0.1229	0.45
K = 10	27.6036	0.1774	-0.05	0.65		K = 10	199.409	0.111	0.144	0.46
	Hierarchical Average
	Connectivity	Dunn	Silhouette	Mean Jaccard Index
K = 2	2.929	0.5778	0.6261	0.82 (0.99, 0.64)
K = 3	12.5321	0.1414	0.3893	0.58
K = 4	21.0603	0.1312	0.2428	0.55
K = 5	34.9956	0.1393	0.1895	0.54
K = 6	34.9956	0.1393	0.1531	0.55
K = 7	73.2492	0.1082	0.172	0.6
K = 8	77.6071	0.1082	0.1494	0.58
K = 9	77.7071	0.1082	0.1412	0.59
K = 10	80.779	0.1082	0.0951	0.56

### Sheet: Summary Stats Clusters
Supplementary Table 4: Summary statistics for the different clusters found in NCDR. Total number is the total number of participants for which the corresponding information was available. Continuous data are presented as median and IQR. CSAID = childhood severe autoimmune diabetes. ASAID = adolescence severe autoimmune diabetes. CSIDD = childhood severe insulin-deficient diabetes. ASIDD = adolesc…
		CSAID			ASAID			CSIDD			ASIDD			ASIRD
		Total Number	Median (25%-75%)		Total Number	Median (25%-75%)		Total Number	Median (25%-75%)		Total Number	Median (25%-75%)		Total Number	Median (25%-75%)
Cluster Variables
Age at Diagnosis		1482	7.72 (5.08-10.7)		1252	12 (9.95-13.9)		106	5.82 (4.18-7.75)		144	12.21 (10.36-13.96)		80	12.63 (11.28-14.59)
Glucose		1482	20.1 (15.5-26.5)		1252	28 (21.3-35.1)		106	20.95 (16.9-30)		144	26.05 (21.5-36)		80	12.95 (7.73-17.42)
HbA1c		1482	9.75 (8.7-10.9)		1252	12.6 (11.3-14)		106	10.2 (9.2-10.97)		144	13.15 (11.8-14.7)		80	8.45 (6.98-9.6)
C-Peptide		1482	0.2 (0.14-0.32)		1252	0.16 (0.1-0.2)		106	0.16 (0.1-0.22)		144	0.16 (0.1-0.22)		80	0.79 (0.48-1.16)
C-Peptide Z-score		1482	-1.91 (-2.49--1.24)		1252	-3.59 (-4.47--2.75)		106	-2.05 (-2.52--1.62)		144	-3.33 (-4.46--2.57)		80	1.13 (-0.71-2.29)
BMI		1482	16.29 (14.86-18.57)		1252	15.98 (14.4-18.23)		106	15.18 (14.15-16.07)		144	15.76 (14.49-17.94)		80	22.26 (19.2-29.73)
BMI Z-score		1482	-0.12 (-0.96-0.84)		1252	-0.92 (-1.87--0.07)		106	-0.68 (-1.48-0.03)		144	-0.96 (-1.96--0.09)		80	1.55 (0.36-2.52)
Outcomes
Blood pH		1280	7.39 (7.36-7.41)		1067	7.35 (7.28-7.39)		83	7.39 (7.36-7.41)		118	7.36 (7.31-7.39)		51	7.39 (7.36-7.41)
Bicarbonate		1243	22.4 (20-24)		1025	20 (13-23.1)		82	22.9 (19-24)		117	21 (17-23.3)		49	24 (23-26)
Supplementary Table 1: Summary statistics for the Norwegian Childhood Diabetes Registry. Total number is the total number of participants for which the corresponding information was available. Continuous data are presented as median and IQR		1023	0.56 (0.31-0.91)		852	0.91 (0.62-1.27)		56	0.61 (0.36-0.87)		82	0.86 (0.67-1.19)		21	0.41 (0.17-0.67)
Insulin Dose Release		1134	0.64 (0.42-0.86)		960	0.95 (0.72-1.26)		66	0.58 (0.44-0.92)		96	1.03 (0.77-1.27)		36	0.4 (0.09-0.65)
Fasting Glucose Admission		1482	20.1 (15.5-26.5)		1252	28 (21.3-35.1)		84	20.25 (16.85-30)		119	26.7 (21.55-35.65)		80	12.95 (7.73-17.42)
Fasting Glucose Day 1		1009	12.2 (9.6-14.7)		831	14 (11.35-16.9)		62	11.95 (9.6-14.73)		91	14.2 (12.4-16.15)		32	10.34 (8.3-15)
Fasting Glucose Release		1091	7.3 (6.2-8.5)		914	7.33 (6.25-8.6)		69	7 (6.3-8.24)		102	7.23 (6.4-8.48)		46	6.95 (6-8.38)
PRSs
T1D PRS		1445	16.51 (15.5-17.39)		1224	16.37 (15.43-17.35)		93	16.82 (15.49-17.77)		130	16.08 (14.95-17.28)		60	14.79 (12.87-16.46)
T2D PRS		1445	-4.22 (-4.72--3.74)		1224	-4.23 (-4.68--3.78)		93	-4.25 (-4.71--3.78)		130	-4.17 (-4.57--3.66)		60	-3.84 (-4.43--3.25)
T1D Non-HLA PRS		1445	13.79 (13.31-14.3)		1224	13.74 (13.23-14.21)		93	13.93 (13.38-14.29)		130	13.73 (13.35-14.19)		60	13.4 (12.22-13.98)
Metabolomics
Total_C		105	4.4 (3.84-5.08)		91	4.58 (3.96-5.08)		18	4.53 (4.17-4.9)		24	4.79 (4.27-5.77)		10	3.99 (3.63-4.36)
non_HDL_C		105	2.89 (2.27-3.42)		91	3.05 (2.41-3.81)		18	2.58 (2.28-3.32)		24	3.05 (2.51-4.3)		10	2.62 (2-3.27)
Remnant_C		105	1.28 (0.95-1.5)		91	1.39 (0.99-1.77)		18	1.08 (0.88-1.45)		24	1.37 (1.05-2.01)		10	1.1 (0.87-1.45)
VLDL_C		105	0.48 (0.29-0.61)		91	0.54 (0.35-0.75)		18	0.32 (0.26-0.51)		24	0.58 (0.32-0.79)		10	0.4 (0.27-0.64)
Clinical_LDL_C		105	2.4 (1.93-2.97)		91	2.46 (2.04-3.06)		18	2.25 (2.02-3)		24	2.61 (2.03-3.29)		10	2.2 (1.91-2.68)
LDL_C		105	1.61 (1.35-1.98)		91	1.68 (1.43-2.02)		18	1.58 (1.41-1.95)		24	1.83 (1.45-2.23)		10	1.55 (1.36-1.81)
HDL_C		105	1.5 (1.21-1.77)		91	1.38 (1.21-1.82)		18	1.77 (1.59-2.07)		24	1.56 (1.41-1.84)		10	1.27 (1.13-1.52)
Total_TG		105	0.62 (0.49-0.87)		91	0.78 (0.6-1.07)		18	0.46 (0.36-0.63)		24	0.92 (0.59-1.2)		10	0.64 (0.51-0.79)
VLDL_TG		105	0.34 (0.27-0.51)		91	0.44 (0.31-0.64)		18	0.26 (0.21-0.33)		24	0.51 (0.31-0.78)		10	0.36 (0.29-0.48)
LDL_TG		105	0.13 (0.1-0.15)		91	0.15 (0.13-0.21)		18	0.12 (0.09-0.15)		24	0.16 (0.12-0.22)		10	0.12 (0.11-0.15)
HDL_TG		105	0.07 (0.04-0.1)		91	0.09 (0.06-0.13)		18	0.05 (0.02-0.06)		24	0.11 (0.07-0.14)		10	0.08 (0.06-0.1)
Total_PL		105	2.65 (2.45-2.99)		91	2.77 (2.44-3.18)		18	2.82 (2.57-3.09)		24	3.06 (2.69-3.43)		10	2.45 (2.32-2.77)
VLDL_PL		105	0.28 (0.16-0.35)		91	0.31 (0.23-0.46)		18	0.17 (0.14-0.26)		24	0.35 (0.18-0.48)		10	0.23 (0.16-0.36)
LDL_PL		105	0.58 (0.5-0.69)		91	0.61 (0.52-0.72)		18	0.58 (0.51-0.68)		24	0.67 (0.55-0.78)		10	0.57 (0.48-0.64)
HDL_PL		105	1.54 (1.25-1.78)		91	1.48 (1.23-1.92)		18	1.77 (1.61-1.98)		24	1.59 (1.48-1.92)		10	1.3 (1.2-1.6)
Total_CE		105	3.24 (2.8-3.76)		91	3.35 (2.88-3.73)		18	3.31 (3.17-3.74)		24	3.54 (3.21-4.39)		10	2.97 (2.69-3.23)
VLDL_CE		105	0.31 (0.18-0.38)		91	0.34 (0.22-0.46)		18	0.21 (0.17-0.33)		24	0.35 (0.21-0.5)		10	0.25 (0.17-0.4)
LDL_CE		105	1.15 (0.96-1.43)		91	1.21 (1-1.44)		18	1.12 (1-1.39)		24	1.32 (1.04-1.64)		10	1.11 (0.97-1.3)
HDL_CE		105	1.17 (0.95-1.4)		91	1.07 (0.94-1.4)		18	1.39 (1.26-1.59)		24	1.22 (1.08-1.43)		10	1 (0.88-1.21)
Total_FC		105	1.15 (0.99-1.34)		91	1.22 (1.06-1.44)		18	1.1 (1.01-1.31)		24	1.2 (1.07-1.62)		10	1.02 (0.89-1.19)
VLDL_FC		105	0.17 (0.1-0.23)		91	0.2 (0.14-0.28)		18	0.11 (0.08-0.18)		24	0.22 (0.11-0.3)		10	0.15 (0.1-0.23)
LDL_FC		105	0.46 (0.39-0.57)		91	0.46 (0.4-0.57)		18	0.47 (0.41-0.58)		24	0.51 (0.42-0.61)		10	0.44 (0.39-0.51)
HDL_FC		105	0.32 (0.26-0.37)		91	0.32 (0.27-0.4)		18	0.37 (0.33-0.45)		24	0.37 (0.32-0.4)		10	0.28 (0.24-0.31)
Total_L		105	7.71 (6.93-8.89)		91	8.19 (7.29-9.51)		18	7.86 (7.2-8.47)		24	8.42 (7.75-10.69)		10	7.03 (6.61-7.64)
VLDL_L		105	1.13 (0.71-1.46)		91	1.33 (0.96-1.83)		18	0.76 (0.62-1.05)		24	1.48 (0.78-2.01)		10	0.98 (0.75-1.48)
LDL_L		105	2.35 (1.96-2.81)		91	2.48 (2.07-2.91)		18	2.27 (2.01-2.75)		24	2.64 (2.13-3.31)		10	2.23 (1.93-2.57)
HDL_L		105	3.13 (2.56-3.65)		91	2.99 (2.55-3.91)		18	3.6 (3.2-4.09)		24	3.27 (3.02-3.83)		10	2.64 (2.44-3.19)
Total_P		105	0.02 (0.01-0.02)		91	0.02 (0.01-0.02)		18	0.02 (0.02-0.02)		24	0.02 (0.02-0.02)		10	0.02 (0.02-0.02)
VLDL_P		105	0 (0-0)		91	0 (0-0)		18	0 (0-0)		24	0 (0-0)		10	0 (0-0)
LDL_P		105	0 (0-0)		91	0 (0-0)		18	0 (0-0)		24	0 (0-0)		10	0 (0-0)
HDL_P		105	0.01 (0.01-0.02)		91	0.01 (0.01-0.02)		18	0.02 (0.02-0.02)		24	0.02 (0.02-0.02)		10	0.01 (0.01-0.02)
VLDL_size		105	36.97 (36.48-37.53)		91	37.23 (36.7-37.78)		18	36.83 (36.5-37.18)		24	37.37 (36.77-37.96)		10	36.99 (36.8-37.56)
LDL_size		105	23.9 (23.79-23.99)		91	23.9 (23.81-23.97)		18	23.83 (23.71-23.89)		24	23.88 (23.79-23.98)		10	23.95 (23.88-23.96)
HDL_size		105	9.78 (9.65-9.89)		91	9.82 (9.68-9.92)		18	9.84 (9.71-9.97)		24	9.8 (9.67-9.89)		10	9.62 (9.55-9.7)
Phosphoglyc		105	2.2 (2-2.51)		91	2.31 (1.99-2.7)		18	2.41 (2.1-2.69)		24	2.71 (2.28-2.91)		10	2.05 (1.86-2.27)
TG_by_PG		105	0.29 (0.22-0.4)		91	0.36 (0.28-0.46)		18	0.2 (0.17-0.26)		24	0.36 (0.24-0.46)		10	0.35 (0.26-0.41)
Cholines		105	2.57 (2.3-2.83)		91	2.6 (2.3-3.05)		18	2.76 (2.46-3.04)		24	3.04 (2.66-3.3)		10	2.39 (2.2-2.61)
Phosphatidylc		105	1.99 (1.78-2.32)		91	2.06 (1.84-2.5)		18	2.2 (1.9-2.55)		24	2.47 (2.09-2.81)		10	1.9 (1.7-1.99)
Sphingomyelins		105	0.46 (0.44-0.53)		91	0.48 (0.44-0.55)		18	0.5 (0.46-0.53)		24	0.53 (0.46-0.6)		10	0.44 (0.41-0.47)
ApoB		105	0.77 (0.61-0.88)		91	0.82 (0.63-1)		18	0.65 (0.62-0.87)		24	0.79 (0.67-1.14)		10	0.7 (0.53-0.87)
ApoA1		105	1.44 (1.23-1.67)		91	1.4 (1.23-1.73)		18	1.61 (1.47-1.77)		24	1.52 (1.42-1.73)		10	1.3 (1.23-1.51)
ApoB_by_ApoA1		105	0.54 (0.39-0.69)		91	0.59 (0.45-0.75)		18	0.46 (0.37-0.56)		24	0.54 (0.45-0.73)		10	0.56 (0.36-0.81)
Total_FA		105	10.59 (9.74-11.88)		91	11.01 (10.07-13.24)		18	11.08 (9.45-11.99)		24	12.31 (11.31-15.39)		10	9.55 (8.92-10.79)
Unsaturation		105	1.33 (1.3-1.38)		91	1.32 (1.28-1.36)		18	1.38 (1.32-1.41)		24	1.33 (1.3-1.36)		10	1.33 (1.32-1.35)
Omega_3		105	0.42 (0.33-0.56)		91	0.47 (0.32-0.63)		18	0.52 (0.37-0.64)		24	0.56 (0.33-0.79)		10	0.45 (0.29-0.63)
Omega_6		105	4.33 (4.01-4.8)		91	4.43 (4.05-5.04)		18	4.4 (3.98-4.95)		24	5.12 (4.56-5.56)		10	4.03 (3.65-4.55)
PUFA		105	4.76 (4.37-5.34)		91	4.91 (4.45-5.68)		18	4.98 (4.33-5.69)		24	5.67 (4.98-6.34)		10	4.42 (4.03-5.15)
MUFA		105	2.5 (2.23-2.82)		91	2.7 (2.41-3.28)		18	2.41 (2.07-2.94)		24	3.11 (2.61-3.76)		10	2.19 (2-2.58)
SFA		105	3.39 (3.04-3.87)		91	3.6 (3.27-4.19)		18	3.23 (2.91-3.74)		24	3.74 (3.29-5.16)		10	2.88 (2.76-3.24)
LA		105	3.78 (3.19-4.3)		91	3.75 (3.32-4.53)		18	4.08 (3.13-4.51)		24	4.63 (3.86-5.19)		10	3.51 (3.18-3.89)
DHA		105	0.25 (0.21-0.35)		91	0.27 (0.21-0.37)		18	0.3 (0.24-0.48)		24	0.33 (0.24-0.45)		10	0.28 (0.22-0.32)
Omega_3_pct		105	3.97 (3.34-5.09)		91	3.96 (3.09-5.21)		18	4.47 (3.54-5.97)		24	3.98 (2.98-5.4)		10	4.41 (3.48-5.73)
Omega_6_pct		105	40.78 (38.75-42.3)		91	39.43 (37.11-41.22)		18	42.42 (40.92-44.07)		24	39.16 (36.66-42.84)		10	41.92 (38.68-43.28)
PUFA_pct		105	45.07 (42.36-46.96)		91	43.85 (41.38-45.29)		18	47.19 (45.23-49.43)		24	44.63 (40.86-46.58)		10	45.75 (44.05-47.47)
MUFA_pct		105	23.49 (21.84-25.06)		91	24.13 (22.8-25.69)		18	22.36 (21.82-24.26)		24	24.01 (23.19-25.9)		10	23.57 (22.05-23.9)
SFA_pct		105	31.98 (30.44-33.32)		91	32.75 (31.02-33.65)		18	31.06 (27.86-32.62)		24	31.23 (30.42-33.38)		10	31.24 (30.49-33.01)
LA_pct		105	35.15 (32.23-37.85)		91	33.71 (30.41-35.76)		18	37.26 (34.04-41.51)		24	36.12 (32.77-39.24)		10	35.88 (31.39-38.91)
DHA_pct		105	2.4 (2.01-3.17)		91	2.28 (1.92-3.24)		18	2.67 (2.24-4.18)		24	2.39 (1.89-3.13)		10	2.83 (2.27-3.2)
PUFA_by_MUFA		105	1.93 (1.73-2.11)		91	1.82 (1.62-1.98)		18	2.08 (1.9-2.18)		24	1.86 (1.62-2)		10	1.99 (1.88-2.13)
Omega_6_by_Omega_3		105	10.35 (7.88-12.24)		91	9.97 (7.42-12.84)		18	9.53 (7.45-12.11)		24	9.1 (6.93-14.24)		10	8.85 (7.06-12.68)
Ala		105	0.31 (0.29-0.37)		91	0.32 (0.26-0.4)		18	0.31 (0.27-0.36)		24	0.33 (0.3-0.42)		10	0.39 (0.33-0.51)
Gln		105	0.05 (0.04-0.06)		91	0.05 (0.04-0.06)		18	0.04 (0.03-0.05)		24	0.06 (0.04-0.07)		10	0.05 (0.04-0.05)
Gly		105	0.3 (0.27-0.35)		91	0.32 (0.28-0.36)		18	0.29 (0.27-0.34)		24	0.33 (0.29-0.37)		10	0.3 (0.29-0.32)
His		105	0.08 (0.08-0.09)		91	0.08 (0.07-0.09)		18	0.08 (0.08-0.1)		24	0.09 (0.08-0.1)		10	0.09 (0.09-0.11)
Total_BCAA		105	0.48 (0.42-0.55)		91	0.48 (0.41-0.56)		18	0.47 (0.41-0.59)		24	0.52 (0.38-0.76)		10	0.55 (0.49-0.6)
Ile		105	0.07 (0.05-0.08)		91	0.07 (0.06-0.08)		18	0.07 (0.05-0.09)		24	0.08 (0.05-0.11)		10	0.08 (0.07-0.09)
Leu		105	0.15 (0.13-0.18)		91	0.15 (0.12-0.18)		18	0.13 (0.13-0.18)		24	0.17 (0.12-0.23)		10	0.17 (0.16-0.19)
Val		105	0.26 (0.23-0.29)		91	0.26 (0.22-0.3)		18	0.27 (0.25-0.3)		24	0.27 (0.21-0.41)		10	0.3 (0.27-0.32)
Phe		105	0.09 (0.07-0.1)		91	0.08 (0.08-0.09)		18	0.09 (0.08-0.09)		24	0.09 (0.08-0.1)		10	0.1 (0.09-0.11)
Tyr		105	0.06 (0.06-0.08)		91	0.06 (0.05-0.07)		18	0.06 (0.06-0.07)		24	0.07 (0.06-0.08)		10	0.08 (0.07-0.09)
Glucose		105	7.9 (6.1-12.59)		91	11.2 (7.93-14.47)		18	9.38 (5.89-12.45)		24	12.21 (7.93-14.29)		10	5.75 (5.35-6.76)
Lactate		105	2.13 (1.77-2.41)		91	2.12 (1.83-2.48)		18	2.13 (1.91-2.24)		24	2.29 (1.85-2.55)		10	2.22 (1.52-2.45)
Pyruvate		105	0.05 (0.04-0.06)		91	0.04 (0.04-0.06)		18	0.04 (0.03-0.05)		24	0.06 (0.04-0.08)		10	0.05 (0.04-0.05)
Citrate		105	0.06 (0.06-0.07)		91	0.06 (0.05-0.07)		18	0.06 (0.06-0.07)		24	0.06 (0.06-0.07)		10	0.07 (0.07-0.08)
Glycerol		105	0.12 (0.1-0.16)		91	0.13 (0.1-0.16)		18	0.12 (0.09-0.15)		24	0.14 (0.1-0.18)		10	0.08 (0.07-0.14)
bOHbutyrate		105	0.19 (0.06-0.49)		91	0.21 (0.07-0.95)		18	0.15 (0.08-0.64)		24	0.18 (0.06-0.7)		10	0.04 (0.03-0.08)
Acetate		105	0.08 (0.06-0.1)		91	0.07 (0.05-0.1)		18	0.09 (0.07-0.12)		24	0.07 (0.05-0.09)		10	0.05 (0.05-0.07)
Acetone		105	0.05 (0.03-0.08)		91	0.06 (0.03-0.12)		18	0.06 (0.04-0.09)		24	0.04 (0.03-0.09)		10	0.03 (0.03-0.04)
Creatinine		105	36.65 (30.43-44.59)		91	47.2 (39.4-53.76)		18	31.23 (26.86-37.31)		24	45.68 (37.95-49.47)		10	39.83 (37.42-45.35)
Albumin		105	39.96 (37.77-42.1)		91	37.12 (34.66-40.6)		18	39.5 (37.64-43)		24	36.79 (34.98-39.38)		10	42.28 (39.62-42.81)
GlycA		105	0.76 (0.69-0.84)		91	0.72 (0.64-0.82)		18	0.75 (0.67-0.94)		24	0.77 (0.69-0.84)		10	0.78 (0.7-0.9)
XXL_VLDL_P		105	0 (0-0)		91	0 (0-0)		18	0 (0-0)		24	0 (0-0)		10	0 (0-0)
XXL_VLDL_L		105	0.02 (0-0.04)		91	0.02 (0.01-0.09)		18	0.02 (0-0.02)		24	0.02 (0.01-0.11)		10	0.01 (0.01-0.02)
XXL_VLDL_PL		105	0 (0-0.01)		91	0 (0-0.02)		18	0 (0-0)		24	0 (0-0.02)		10	0 (0-0)
XXL_VLDL_C		105	0 (0-0.02)		91	0.01 (0-0.04)		18	0 (0-0.01)		24	0.01 (0-0.04)		10	0.01 (0-0.02)
XXL_VLDL_CE		105	0 (0-0.01)		91	0.01 (0-0.03)		18	0 (0-0)		24	0.01 (0-0.03)		10	0.01 (0-0.01)
XXL_VLDL_FC		105	0 (0-0.01)		91	0 (0-0.01)		18	0 (0-0)		24	0 (0-0.01)		10	0 (0-0)
XXL_VLDL_TG		105	0.01 (0-0.02)		91	0.01 (0-0.03)		18	0.01 (0-0.02)		24	0.01 (0-0.05)		10	0 (0-0)
XL_VLDL_P		105	0 (0-0)		91	0 (0-0)		18	0 (0-0)		24	0 (0-0)		10	0 (0-0)
XL_VLDL_L		105	0.04 (0.01-0.09)		91	0.08 (0.03-0.12)		18	0.02 (0.01-0.04)		24	0.07 (0.01-0.17)		10	0.05 (0.02-0.09)
XL_VLDL_PL		105	0.01 (0-0.02)		91	0.01 (0-0.03)		18	0 (0-0)		24	0.01 (0-0.03)		10	0.01 (0-0.02)
XL_VLDL_C		105	0.02 (0.01-0.04)		91	0.03 (0.01-0.05)		18	0.01 (0-0.02)		24	0.03 (0.01-0.05)		10	0.02 (0.01-0.04)
XL_VLDL_CE		105	0.01 (0.01-0.02)		91	0.02 (0.01-0.03)		18	0.01 (0-0.01)		24	0.02 (0.01-0.03)		10	0.01 (0.01-0.02)
XL_VLDL_FC		105	0.01 (0-0.01)		91	0.01 (0-0.02)		18	0 (0-0)		24	0.01 (0-0.02)		10	0.01 (0-0.01)
XL_VLDL_TG		105	0.01 (0-0.04)		91	0.03 (0.01-0.06)		18	0.01 (0-0.01)		24	0.04 (0.01-0.08)		10	0.02 (0.01-0.04)
L_VLDL_P		105	0 (0-0)		91	0 (0-0)		18	0 (0-0)		24	0 (0-0)		10	0 (0-0)
L_VLDL_L		105	0.11 (0.06-0.18)		91	0.16 (0.09-0.25)		18	0.08 (0.03-0.09)		24	0.19 (0.07-0.31)		10	0.12 (0.09-0.19)
L_VLDL_PL		105	0.02 (0.01-0.04)		91	0.03 (0.01-0.05)		18	0.01 (0-0.01)		24	0.03 (0.01-0.06)		10	0.02 (0.01-0.04)
L_VLDL_C		105	0.04 (0.01-0.06)		91	0.05 (0.03-0.08)		18	0.02 (0-0.03)		24	0.05 (0.02-0.09)		10	0.04 (0.02-0.07)
L_VLDL_CE		105	0.02 (0.01-0.03)		91	0.03 (0.02-0.05)		18	0.01 (0-0.02)		24	0.03 (0.01-0.05)		10	0.02 (0.01-0.04)
L_VLDL_FC		105	0.02 (0.01-0.03)		91	0.02 (0.01-0.04)		18	0.01 (0-0.01)		24	0.02 (0.01-0.04)		10	0.02 (0.01-0.03)
L_VLDL_TG		105	0.06 (0.04-0.08)		91	0.08 (0.04-0.11)		18	0.04 (0.03-0.06)		24	0.1 (0.04-0.14)		10	0.05 (0.05-0.08)
M_VLDL_P		105	0 (0-0)		91	0 (0-0)		18	0 (0-0)		24	0 (0-0)		10	0 (0-0)
M_VLDL_L		105	0.35 (0.25-0.47)		91	0.4 (0.3-0.55)		18	0.27 (0.18-0.37)		24	0.47 (0.25-0.61)		10	0.31 (0.24-0.47)
M_VLDL_PL		105	0.09 (0.05-0.11)		91	0.1 (0.07-0.13)		18	0.06 (0.04-0.09)		24	0.11 (0.06-0.16)		10	0.07 (0.05-0.11)
M_VLDL_C		105	0.13 (0.08-0.17)		91	0.15 (0.09-0.19)		18	0.09 (0.06-0.15)		24	0.13 (0.09-0.21)		10	0.11 (0.06-0.17)
M_VLDL_CE		105	0.07 (0.05-0.1)		91	0.08 (0.05-0.11)		18	0.06 (0.04-0.09)		24	0.07 (0.05-0.12)		10	0.06 (0.03-0.1)
M_VLDL_FC		105	0.05 (0.03-0.07)		91	0.06 (0.04-0.09)		18	0.04 (0.02-0.06)		24	0.06 (0.04-0.1)		10	0.04 (0.03-0.07)
M_VLDL_TG		105	0.13 (0.1-0.17)		91	0.16 (0.12-0.23)		18	0.11 (0.09-0.13)		24	0.19 (0.12-0.27)		10	0.13 (0.12-0.18)
S_VLDL_P		105	0 (0-0)		91	0 (0-0)		18	0 (0-0)		24	0 (0-0)		10	0 (0-0)
S_VLDL_L		105	0.27 (0.19-0.34)		91	0.32 (0.24-0.44)		18	0.19 (0.15-0.26)		24	0.38 (0.21-0.46)		10	0.25 (0.2-0.38)
S_VLDL_PL		105	0.07 (0.05-0.09)		91	0.08 (0.06-0.11)		18	0.05 (0.04-0.07)		24	0.09 (0.06-0.12)		10	0.06 (0.05-0.09)
S_VLDL_C		105	0.12 (0.07-0.15)		91	0.13 (0.09-0.18)		18	0.08 (0.05-0.11)		24	0.15 (0.08-0.19)		10	0.1 (0.07-0.16)
S_VLDL_CE		105	0.07 (0.04-0.09)		91	0.08 (0.06-0.11)		18	0.05 (0.03-0.06)		24	0.09 (0.05-0.12)		10	0.06 (0.04-0.1)
S_VLDL_FC		105	0.05 (0.03-0.06)		91	0.05 (0.04-0.07)		18	0.03 (0.03-0.05)		24	0.05 (0.04-0.08)		10	0.04 (0.03-0.06)
S_VLDL_TG		105	0.08 (0.06-0.12)		91	0.12 (0.08-0.16)		18	0.06 (0.05-0.08)		24	0.14 (0.07-0.16)		10	0.09 (0.07-0.12)
XS_VLDL_P		105	0 (0-0)		91	0 (0-0)		18	0 (0-0)		24	0 (0-0)		10	0 (0-0)
XS_VLDL_L		105	0.28 (0.2-0.35)		91	0.32 (0.25-0.42)		18	0.22 (0.14-0.32)		24	0.31 (0.22-0.42)		10	0.26 (0.19-0.33)
XS_VLDL_PL		105	0.08 (0.05-0.1)		91	0.09 (0.07-0.13)		18	0.06 (0.03-0.09)		24	0.09 (0.05-0.12)		10	0.07 (0.05-0.1)
XS_VLDL_C		105	0.15 (0.11-0.19)		91	0.17 (0.12-0.21)		18	0.13 (0.08-0.17)		24	0.16 (0.12-0.21)		10	0.13 (0.1-0.18)
XS_VLDL_CE		105	0.1 (0.07-0.13)		91	0.12 (0.09-0.14)		18	0.09 (0.06-0.12)		24	0.11 (0.07-0.15)		10	0.1 (0.07-0.12)
XS_VLDL_FC		105	0.04 (0.03-0.06)		91	0.05 (0.04-0.07)		18	0.04 (0.02-0.05)		24	0.05 (0.03-0.07)		10	0.04 (0.03-0.05)
XS_VLDL_TG		105	0.05 (0.03-0.06)		91	0.06 (0.05-0.09)		18	0.03 (0.02-0.05)		24	0.07 (0.04-0.1)		10	0.05 (0.04-0.06)
IDL_P		105	0 (0-0)		91	0 (0-0)		18	0 (0-0)		24	0 (0-0)		10	0 (0-0)
IDL_L		105	1.13 (0.9-1.33)		91	1.21 (1-1.46)		18	1.06 (0.86-1.41)		24	1.16 (1-1.63)		10	1.02 (0.83-1.2)
IDL_PL		105	0.26 (0.21-0.32)		91	0.29 (0.22-0.34)		18	0.24 (0.2-0.33)		24	0.27 (0.22-0.37)		10	0.25 (0.19-0.3)
IDL_C		105	0.77 (0.62-0.93)		91	0.82 (0.68-0.98)		18	0.74 (0.62-0.98)		24	0.81 (0.65-1.09)		10	0.7 (0.58-0.82)
IDL_CE		105	0.56 (0.46-0.69)		91	0.61 (0.51-0.72)		18	0.55 (0.46-0.73)		24	0.61 (0.49-0.82)		10	0.52 (0.43-0.6)
IDL_FC		105	0.2 (0.16-0.25)		91	0.21 (0.17-0.26)		18	0.19 (0.16-0.26)		24	0.2 (0.17-0.29)		10	0.18 (0.15-0.22)
IDL_TG		105	0.08 (0.06-0.1)		91	0.1 (0.08-0.13)		18	0.06 (0.05-0.09)		24	0.1 (0.07-0.14)		10	0.08 (0.07-0.1)
L_LDL_P		105	0 (0-0)		91	0 (0-0)		18	0 (0-0)		24	0 (0-0)		10	0 (0-0)
L_LDL_L		105	1.5 (1.24-1.81)		91	1.6 (1.32-1.86)		18	1.42 (1.28-1.79)		24	1.67 (1.31-2.08)		10	1.39 (1.25-1.66)
L_LDL_PL		105	0.34 (0.29-0.4)		91	0.35 (0.3-0.42)		18	0.33 (0.29-0.4)		24	0.38 (0.31-0.46)		10	0.32 (0.28-0.37)
L_LDL_C		105	1.06 (0.87-1.29)		91	1.09 (0.91-1.31)		18	1.02 (0.91-1.33)		24	1.18 (0.91-1.48)		10	1.01 (0.9-1.2)
L_LDL_CE		105	0.77 (0.63-0.97)		91	0.8 (0.66-0.95)		18	0.73 (0.66-0.95)		24	0.87 (0.68-1.09)		10	0.74 (0.65-0.87)
L_LDL_FC		105	0.29 (0.24-0.36)		91	0.3 (0.25-0.36)		18	0.28 (0.25-0.37)		24	0.32 (0.24-0.39)		10	0.27 (0.24-0.32)
L_LDL_TG		105	0.09 (0.07-0.11)		91	0.1 (0.09-0.14)		18	0.08 (0.06-0.1)		24	0.11 (0.08-0.15)		10	0.08 (0.07-0.1)
M_LDL_P		105	0 (0-0)		91	0 (0-0)		18	0 (0-0)		24	0 (0-0)		10	0 (0-0)
M_LDL_L		105	0.55 (0.48-0.69)		91	0.61 (0.49-0.74)		18	0.53 (0.49-0.68)		24	0.69 (0.56-0.84)		10	0.59 (0.46-0.63)
M_LDL_PL		105	0.15 (0.13-0.18)		91	0.17 (0.13-0.19)		18	0.15 (0.14-0.18)		24	0.19 (0.15-0.22)		10	0.16 (0.13-0.17)
M_LDL_C		105	0.37 (0.32-0.46)		91	0.39 (0.33-0.49)		18	0.37 (0.33-0.46)		24	0.45 (0.36-0.57)		10	0.4 (0.32-0.43)
M_LDL_CE		105	0.26 (0.22-0.32)		91	0.28 (0.22-0.34)		18	0.25 (0.22-0.31)		24	0.31 (0.25-0.4)		10	0.27 (0.21-0.29)
M_LDL_FC		105	0.12 (0.1-0.15)		91	0.12 (0.1-0.15)		18	0.13 (0.11-0.15)		24	0.14 (0.11-0.16)		10	0.12 (0.1-0.13)
M_LDL_TG		105	0.03 (0.02-0.03)		91	0.03 (0.03-0.05)		18	0.03 (0.02-0.03)		24	0.04 (0.03-0.05)		10	0.03 (0.02-0.03)
S_LDL_P		105	0 (0-0)		91	0 (0-0)		18	0 (0-0)		24	0 (0-0)		10	0 (0-0)
S_LDL_L		105	0.28 (0.24-0.33)		91	0.3 (0.24-0.34)		18	0.27 (0.25-0.32)		24	0.31 (0.23-0.36)		10	0.26 (0.22-0.3)
S_LDL_PL		105	0.09 (0.08-0.11)		91	0.1 (0.08-0.11)		18	0.09 (0.08-0.1)		24	0.1 (0.08-0.12)		10	0.08 (0.07-0.1)
S_LDL_C		105	0.17 (0.15-0.21)		91	0.18 (0.15-0.22)		18	0.17 (0.16-0.2)		24	0.19 (0.16-0.23)		10	0.16 (0.14-0.19)
S_LDL_CE		105	0.12 (0.1-0.14)		91	0.13 (0.1-0.15)		18	0.12 (0.11-0.14)		24	0.13 (0.11-0.16)		10	0.11 (0.1-0.13)
S_LDL_FC		105	0.05 (0.05-0.06)		91	0.05 (0.04-0.06)		18	0.05 (0.05-0.06)		24	0.06 (0.05-0.07)		10	0.05 (0.04-0.06)
S_LDL_TG		105	0.01 (0.01-0.01)		91	0.01 (0.01-0.02)		18	0.01 (0.01-0.01)		24	0.01 (0.01-0.02)		10	0.01 (0.01-0.01)
XL_HDL_P		105	0 (0-0)		91	0 (0-0)		18	0 (0-0)		24	0 (0-0)		10	0 (0-0)
XL_HDL_L		105	0.23 (0.18-0.27)		91	0.23 (0.2-0.28)		18	0.24 (0.2-0.3)		24	0.24 (0.19-0.27)		10	0.18 (0.14-0.19)
XL_HDL_PL		105	0.11 (0.08-0.13)		91	0.11 (0.09-0.14)		18	0.12 (0.09-0.14)		24	0.11 (0.09-0.13)		10	0.08 (0.06-0.08)
XL_HDL_C		105	0.11 (0.09-0.13)		91	0.12 (0.1-0.13)		18	0.12 (0.11-0.15)		24	0.12 (0.1-0.13)		10	0.09 (0.08-0.1)
XL_HDL_CE		105	0.08 (0.07-0.1)		91	0.09 (0.07-0.1)		18	0.09 (0.08-0.12)		24	0.09 (0.07-0.1)		10	0.07 (0.06-0.07)
XL_HDL_FC		105	0.03 (0.02-0.03)		91	0.03 (0.03-0.03)		18	0.03 (0.03-0.03)		24	0.03 (0.03-0.03)		10	0.02 (0.02-0.03)
XL_HDL_TG		105	0.01 (0-0.01)		91	0.01 (0-0.01)		18	0 (0-0.01)		24	0.01 (0-0.01)		10	0 (0-0.01)
L_HDL_P		105	0 (0-0)		91	0 (0-0)		18	0 (0-0)		24	0 (0-0)		10	0 (0-0)
L_HDL_L		105	0.84 (0.64-1.06)		91	0.84 (0.67-1.12)		18	1.03 (0.89-1.24)		24	0.87 (0.73-1.07)		10	0.59 (0.53-0.77)
L_HDL_PL		105	0.4 (0.29-0.51)		91	0.4 (0.31-0.53)		18	0.49 (0.42-0.58)		24	0.42 (0.34-0.51)		10	0.28 (0.25-0.37)
L_HDL_C		105	0.43 (0.32-0.54)		91	0.43 (0.34-0.55)		18	0.53 (0.47-0.64)		24	0.44 (0.36-0.54)		10	0.3 (0.27-0.38)
L_HDL_CE		105	0.34 (0.24-0.43)		91	0.33 (0.26-0.44)		18	0.42 (0.38-0.52)		24	0.35 (0.28-0.41)		10	0.23 (0.21-0.3)
L_HDL_FC		105	0.09 (0.07-0.12)		91	0.09 (0.07-0.12)		18	0.1 (0.09-0.14)		24	0.1 (0.08-0.12)		10	0.06 (0.06-0.07)
L_HDL_TG		105	0.01 (0.01-0.02)		91	0.02 (0.01-0.03)		18	0.01 (0-0.01)		24	0.02 (0.02-0.03)		10	0.01 (0.01-0.02)
M_HDL_P		105	0 (0-0)		91	0 (0-0)		18	0 (0-0)		24	0 (0-0)		10	0 (0-0)
M_HDL_L		105	0.98 (0.78-1.18)		91	0.92 (0.75-1.23)		18	1.14 (1.04-1.26)		24	1.04 (0.94-1.26)		10	0.89 (0.75-1.11)
M_HDL_PL		105	0.45 (0.36-0.52)		91	0.42 (0.34-0.55)		18	0.51 (0.48-0.56)		24	0.46 (0.42-0.57)		10	0.4 (0.34-0.51)
M_HDL_C		105	0.51 (0.4-0.63)		91	0.46 (0.38-0.63)		18	0.62 (0.56-0.66)		24	0.52 (0.48-0.65)		10	0.45 (0.38-0.57)
M_HDL_CE		105	0.42 (0.33-0.51)		91	0.38 (0.32-0.52)		18	0.52 (0.47-0.54)		24	0.43 (0.38-0.53)		10	0.38 (0.31-0.48)
M_HDL_FC		105	0.09 (0.07-0.11)		91	0.08 (0.07-0.12)		18	0.11 (0.1-0.13)		24	0.1 (0.09-0.12)		10	0.07 (0.07-0.1)
M_HDL_TG		105	0.02 (0.01-0.03)		91	0.03 (0.02-0.04)		18	0.01 (0-0.02)		24	0.03 (0.02-0.05)		10	0.02 (0.02-0.04)
S_HDL_P		105	0.01 (0.01-0.01)		91	0.01 (0.01-0.01)		18	0.01 (0.01-0.01)		24	0.01 (0.01-0.01)		10	0.01 (0.01-0.01)
S_HDL_L		105	1 (0.9-1.14)		91	1.01 (0.88-1.14)		18	1.04 (0.99-1.22)		24	1.1 (1-1.21)		10	1.03 (0.99-1.11)
S_HDL_PL		105	0.55 (0.49-0.64)		91	0.54 (0.48-0.63)		18	0.58 (0.55-0.68)		24	0.6 (0.54-0.68)		10	0.57 (0.53-0.62)
S_HDL_C		105	0.41 (0.38-0.48)		91	0.41 (0.36-0.46)		18	0.45 (0.42-0.53)		24	0.45 (0.42-0.49)		10	0.44 (0.4-0.46)
S_HDL_CE		105	0.31 (0.28-0.35)		91	0.3 (0.26-0.34)		18	0.33 (0.31-0.41)		24	0.33 (0.3-0.36)		10	0.32 (0.3-0.35)
S_HDL_FC		105	0.11 (0.1-0.12)		91	0.11 (0.1-0.13)		18	0.11 (0.11-0.13)		24	0.13 (0.11-0.14)		10	0.11 (0.1-0.12)
S_HDL_TG		105	0.03 (0.02-0.04)		91	0.04 (0.03-0.05)		18	0.02 (0.01-0.02)		24	0.04 (0.03-0.05)		10	0.03 (0.03-0.04)
